# Sotrovimab drives SARS-CoV-2 Omicron variant evolution in immunocompromised patients

**DOI:** 10.1101/2022.04.08.22273513

**Authors:** G. Destras, A. Bal, B. Simon, B. Lina, L. Josset

## Abstract

After monoclonal antibody sotrovimab implementation, Rockett et al have warned on March 9th about two resistant mutations in the spike at position 337 and 340 occurring within the first week in four immunocompromised patients infected by a Delta variant and resulting in viable infection up to 25 days. As sotrovimab is currently the only effective treatment against BA.1 lineage of Omicron variant, we investigated the presence of these mutations in our 22,908 Omicron sequences performed from December 2021 to March 2022.

Among 25 Omicron sequences with S:337 and S:340 substitutions, 9 were reported in six patients who had available clinical data and a follow up. All were immunicompromised, and presented a rapid selection of these mutations after sotrovimab monotherapy infusion.

With these findings, we underscore that although these mutations are rare, they have been exclusively reported in immunocompromised patients treated with sotrovimab. We urge to consider monoclonal antibody as monotherapy in immunocompromised patients as a risk for escape mutants selection.
