## Supplementary material for "Sotrovimab drives SARS-CoV-2 Omicron variant evolution in immunocompromised patients": Table S1

### Sheet: Feuil1
Virus name GISAID	S:337 or S:340 mutation	Patient	available clinical data	Pangolin lineage
hCoV-19/France/ARA-HCL022026019301/2022	S:P337S	P1	yes	BA.1
hCoV-19/France/ARA-HCL022026296401/2022	S:E340A	P2	yes	BA.1
hCoV-19/France/ARA-HCL022033319501/2022	S:P337S	P3	yes	BA.1
hCoV-19/France/ARA-HCL022037698401/2022	S:P337	P3	yes	BA.1
hCoV-19/France/ARA-HCL122004037701/2022	S:P337S	P4	yes	BA.1
hCoV-19/France/ARA-HCL122005810301/2022	S:P337R	P5	yes	BA.1
hCoV-19/France/ARA-HCL022035008101/2022	S:E340K	P6	yes	BA.1
hCoV-19/France/ARA-HCL022050390701/2022	S:E340K	P6	yes	BA.1
hCoV-19/France/ARA-HCL122009595001/2022	S:E340K	P6	yes	BA.1
hCoV-19/France/ARA-HCL022044350101/2022	S:E340Q	P7	yes	BA.1
hCoV-19/France/ARA-HCL022053231601/2022	S:E340D	P8	yes	BA.2
hCoV-19/Mayotte/HCL022009868901/2022	S:E340D	P9	no	BA.1
hCoV-19/France/ARA-HCL0220268948/2022	S:P337S	P10	no	BA.1
hCoV-19/France/ARA-HCL022038419401/2022	S:P337R	P11	no	BA.1
hCoV-19/France/ARA-HCL022039160001/2022	S:E340D	P12	no	BA.1
hCoV-19/France/ARA-HCL122010159301/2022	S:E340K	P13	no	BA.1
hCoV-19/France/ARA-HCL122009230601/2022	S:E340K	P13	no	BA.1
hCoV-19/France/ARA-HCL122008542401/2022	S:E340K	P13	no	BA.1
hCoV-19/France/ARA-HCL022005448201/2022	S:P337L	P14	no	BA.1
hCoV-19/France/ARA-HCL722000683101/2022	S:P337L	P14	no	BA.1
hCoV-19/France/COR-HCL722000704801/2022	S:P337S	P15	no	BA.1
hCoV-19/France/NAQ-HCL722000985401/2022	S:E340D	P16	no	BA.1
hCoV-19/France/NAQ-HCL722000782201/2022	S:E340D	P16	no	BA.1
hCoV-19/France/NAQ-HCL722001156601/2022	S:E340D	P17	no	BA.1
hCoV-19/France/NAQ-HCL722001540001/2022	S:E340K	P18	no	BA.1
