## Supplementary material for "Sotrovimab drives SARS-CoV-2 Omicron variant evolution in immunocompromised patients": Table S2

### Sheet: Feuil1
Patient	Age	Sex	GISAID Virus name	clade (Nextstrain)	Pangolin lineage	Days since sotrovimab infusion	S:P337 and/or S:E340 mutations	Number of days between symptoms onset and sotrovimab infusion	Other antiviral treatments	negative result	Comorbidities	Vaccinated	Delay since last dose
P1	60-69	M	hCoV-19/France/ARA-HCL022018464001/2022	21K	BA.1	0		8	Convalescent plasma (D24)	yes (D40)	Diffuse large B-cell lymphoma R-DHAOx, CAR-T-cells (D26)	3 doses	6 months
			hCoV-19/France/ARA-HCL022026019301/2022			12	S:P337S (100%)
			hCoV-19/France/ARA-HCL122005337501/2022			16
P2	70-79	M	hCoV-19/France/ARA-HCL022019927901/2022	21K	BA.1	-1		10	No	ongoing follow-up	Heart transplant	3 doses	2 weeks
			hCoV-19/France/ARA-HCL022020258601/2022			0
			hCoV-19/France/ARA-HCL022026296401/2022			9	S:E340A (71%)
P3	70-79	F	hCoV-19/France/ARA-HCL022019883201/2022	21K	BA.1	-2		8	No	ongoing follow-up	Kidney transplant	No	ND
			hCoV-19/France/ARA-HCL022033319501/2022			18	S:P337S (100%)
			hCoV-19/France/ARA-HCL022037698401/2022			26	S:P337S (69%)
P4	50-59	F	hCoV-19/France/ARA-HCL022018573901/2022	21K	BA.1	-1		4	No	ongoing follow-up	Gougerot Sjögren, rituximab	3 doses	3 months
			hCoV-19/France/ARA-HCL122003445701/2022			3
			hCoV-19/France/ARA-HCL122004037701/2022			5	S:P337S (52%) + S:E340D (28%)
P5	10-20	M	hCoV-19/France/ARA-HCL122003970901/2022	21K	BA.1	-1		2	No	ongoing follow-up	Germinal embryonal carcinoma	No	ND
			hCoV-19/France/ARA-HCL122004577201/2022			5
			hCoV-19/France/ARA-HCL122005810301/2022			13	S:P337R (91%) + S:E340D (6%)
P6	50-59	M	hCoV-19/France/ARA-HCL022021154301/2022	21K	BA.1	-2		0	No	ongoing follow-up	Systemic scleroderma	3 doses	7 months
			hCoV-19/France/ARA-HCL022029928601/2022			11	S:P337S (32%) + S:E340K (19%)
			hCoV-19/France/ARA-HCL022035008101/2022			19	S:P337S (29%) + S:E340K (56%);S:E340D (44%)
			hCoV-19/France/ARA-HCL022050390701/2022			42	S:E340K (100%)
			hCoV-19/France/ARA-HCL122009595001/2022			43	S:E340K (100%)
P7	50-59	M	hCoV-19/France/ARA-HCL022044350101/2022	21K	BA.1	23	S:E340Q (100%)	ND	No	ND	Heart transplant	ND	ND
P8	70-79	M	hCoV-19/France/ARA-HCL022053231601/2022	21L	BA.2	6	S:E340D (84%)	0	No	ND	multiple sclerosis
			ND: No Data; R-DHAOx : rituximab, cisplatin, dexamethasone, and high-dose cytarabine
