## Supplementary material for "Sotrovimab drives SARS-CoV-2 Omicron variant evolution in immunocompromised patients": Table S3

### Sheet: Feuil1
Lineage	total	S:337 mutation	%	S:340 mutation	%	S:337 + S:340 mutations	%
BA.1	9300104	173	1.86019e-05	1784	0.000191826	88	9.46226e-06
BA.2	741958	8	1.07823e-05	698	0.000940754	5	6.73893e-06
BA.3	695	0	0	0	0	0	0
Total Omicron	10042757	181	1.80229e-05	2482	0.000247143	93	9.26041e-06
